# Development of a Rapid Automated Point-of-Care Test for *Mycobacterium tuberculosis* Detection from Tongue Swabs and Sputum Specimens on the DASH® Rapid PCR System

**DOI:** 10.64898/2026.02.26.26347105

**Authors:** Matthew A. Butzler, Jennifer L. Reed, Alaina M. Olson, Rachel C. Wood, Gerard A. Cangelosi, Angelique K. Luabeya, Mark Hatherill, Arthur M. Chiwaya, Loren Rockman, Grant Theron, Sally M. McFall

**Affiliations:** Center for Innovation in Global Health Technologies, Robert J. Havey Institute for Global Health, Northwestern University Feinberg School of Medicine, Chicago, Illinois, 60611, USA; Department of Biomedical Engineering, Northwestern University, Evanston, IL 60208, USA; Department of Environmental and Occupational Health Sciences, University of Washington, Seattle, Washington, USA; South African Tuberculosis Vaccine Initiative, Institute of Infectious Disease & Molecular Medicine and Department of Pathology, University of Cape Town, Cape Town, South Africa; DSI-NRF Centre of Excellence for Biomedical Tuberculosis Research, South African Medical Research Council Centre for Tuberculosis Research, Division of Molecular Biology and Human Genetics, Faculty of Medicine and Health Sciences, Stellenbosch University, South Africa

## Abstract

*Mycobacterium tuberculosis* (MTB) disease is a major global health threat with most tuberculosis (TB) cases occurring in low-and middle-income countries (LMIC) with limited healthcare infrastructure. Near-point-of-care testing which can be deployed at peripheral clinical settings is needed to start treatment earlier and thereby improve treatment outcomes. Here we report the development and preliminary characterization of an MTB detection assay that utilizes tongue swab or sputum specimens for The DASH® Rapid PCR System which employs cartridge-based automated sequence specific capture sample prep combined with dual target qPCR multicopy MTB insertion sequences IS*6110* and IS*1081* amplification and detection. MTB is resistant to conventional bacterial lysis techniques; therefore, we evaluated two pre-cartridge lysing techniques, mechanical lysis and sonication, and selected sonication for all subsequent studies. The DASH MTB assay demonstrated a limit of detection of 2.5 MTB cells/swab with no detection of 10 non-tuberculosis *Mycobacterium* strains. Clinical testing of 100 (49 positive and 51 negative) de-identified blinded sputa from South African symptomatic clinic attendees yielded an overall test sensitivity of 96% (100% for smear positive samples and 88% for smear negative samples) and specificity of 88% when compared to sputum culture. In a separate study of 110 tongue swab specimens (70 positive and 40 negative) from South African symptomatic clinic attendees, the sensitivity was 91% and the specificity was 100%. We further demonstrated that the test is compatible with peripheral LMIC settings via external battery operation and cartridge stability at 45°C for up to one year.

**Importance:** Tuberculosis (TB) is the single most deadly infectious disease with 1.23 million deaths in 2024. Near-point-of-care testing which can be deployed at peripheral settings that lack laboratory infrastructure to deliver prompt and accurate diagnosis is needed to start treatment earlier and thereby improve treatment outcomes. In this study, we have developed an automated test to detect *Mycobacterium tuberculosis* (MTB), the cause of TB, from sputum and tongue swab specimens. Its high sensitivity and specificity, rapid time to result, and compatibility with environments that lack air conditioning and consistent electricity make this assay suitable for diverse clinical settings.
