## Supplemental tables 1,3,5 for "Development of a Rapid Automated Point-of-Care Test for *Mycobacterium tuberculosis* Detection from Tongue Swabs and Sputum Specimens on the DASH® Rapid PCR System"

### Sheet: S1
		Sputum					Tongue Swabs
	gen. id	MRS	Ultra	Ultra SQ	EMRS	Cult. 1, 2	Son.	BB
	1190	pos	neg	ND	pos	P, N	neg	neg
	1225	pos	pos	VL	pos		neg	neg
	1240	pos	pos	L	pos		pos	pos
	1253	pos	pos	L	pos		pos	pos
	1308	pos	pos	M	pos		pos	pos
	1405	pos	pos	H	pos		pos	pos
	1541	pos	pos	VL	pos		neg	neg
	1575	pos	pos	L	pos		pos	pos
	2154	pos	neg	ND	pos	N, P	pos	neg
	2157	pos	pos	H	pos		neg	neg
	2160	pos	pos	M	pos		pos	neg
	2163	pos	pos	H	pos		pos	pos
	2169	pos	pos	M	pos		neg	neg
	2175	pos	pos	M	pos		neg	neg
	2176	pos	pos	M	pos		pos	pos
	2191	pos	pos	M	pos		neg	neg
	2213	pos	pos	H	pos		pos	pos
	2215	pos	pos	VL	pos		neg	neg
	2527	pos	Positive	VL	pos		pos	neg
	2548	pos	pos	L	pos		pos	pos
	3122	pos	pos	M	pos		pos	pos
	3132	pos	pos	H	pos		pos	pos
	3133	pos	pos	VL	pos		neg	neg

### Sheet: S3
	Table S3. Tongue swab results. Tongue swab results that are discordant with the sputum results are in bold.
		Sputum		Tongue Swabs
	Run ID	MRS	Ultra SQ	Ultra	DASH
	214832	neg	neg	neg	neg
	215727	neg	neg	neg	neg
	218506	neg	neg	neg	neg
	218989	neg	neg	neg	neg
	229099	neg	neg	neg	neg
	229126	neg	neg	neg	neg
	229828	neg	neg	neg	neg
	230271	neg	neg	neg	neg
	231332	neg	neg	neg	neg
	231361	neg	neg	neg	neg
	231385	neg	neg	neg	neg
	234838	neg	neg	neg	neg
	235234	neg	neg	neg	neg
	240993	neg	neg	neg	neg
	241490	neg	neg	neg	neg
	242048	neg	neg	neg	neg
	243725	neg	neg	neg	neg
	243768	neg	neg	neg	neg
	243731	neg	neg	neg	neg
	243746	neg	neg	neg	neg
	243776	neg	neg	neg	neg
	243789	neg	neg	neg	neg
	243799	neg	neg	neg	neg
	243816	neg	neg	neg	neg
	243805	neg	neg	neg	neg
	243825	neg	neg	neg	neg
	244846	neg	neg	neg	neg
	245036	neg	neg	neg	neg
	246117	neg	neg	neg	neg
	246450	neg	neg	neg	neg
	247020	neg	neg	neg	neg
	247509	neg	neg	neg	neg
	247890	neg	neg	neg	neg
	248994	neg	neg	neg	neg
	249263	neg	neg	neg	neg
	249550	neg	neg	neg	neg
	254567	neg	neg	neg	neg
	254825	neg	neg	neg	neg
	258135	neg	neg	neg	neg
	268357	pos	Low	pos	pos
	268502	pos	Very Low	error	neg
	268969	pos	Low	pos	pos
	269009	pos	High	pos	pos
	269016	pos	High	pos	pos
	269096	pos	Medium	pos	pos
	269118	pos	High	pos	pos
	269258	pos	High	pos	pos
	269273	pos	Very Low	pos	pos
	269286	pos	High	pos	neg
	269302	pos	High	pos	pos
	269434	pos	Low	pos	pos
	269444	pos	Medium	pos	pos
	269545	pos	Medium	pos	pos
	269678	pos	Medium	pos	pos
	269944	pos	Medium	pos	pos
	269988	pos	Low	pos	pos
	270094	pos	Trace	neg	neg
	270190	pos	Medium	pos	pos
	270245	pos	High	pos	pos
	270256	pos	High	pos	pos
	270439	pos	Low	neg	pos
	270541	pos	Low	neg	pos
	271083	pos	Very Low	neg	pos
	271485	pos	Medium	pos	pos
	271608	pos	High	pos	pos
	271731	pos	High	pos	pos
	271954	pos	Low	pos	pos
	271944	pos	Medium	pos	pos
	271988	pos	High	pos	pos
	272049	pos	High	pos	pos
	272057	pos	High	pos	pos
	272293	pos	Low	pos	pos
	272432	pos	Low	pos	pos
	272520	pos	High	pos	pos
	272699	neg	neg	neg	neg
	272845	pos	Low	pos	pos
	273002	pos	High	pos	pos
	273147	pos	Low	pos	pos
	273156	pos	High	pos	pos
	273396	pos	High	pos	pos
	273411	pos	High	pos	pos
	273515	pos	High	pos	pos
	273540	pos	High	pos	pos
	273629	pos	Medium	pos	pos
	274080	pos	High	pos	pos
	274090	pos	High	pos	pos
	274232	pos	High	pos	pos
	274430	pos	High	pos	pos
	274440	pos	High	pos	pos
	274508	pos	Very Low	pos	pos
	274610	pos	Medium	pos	pos
	274617	pos	High	pos	pos
	274629	pos	High	pos	pos
	274751	pos	Low	neg	pos
	274916	pos	Very Low	pos	pos
	275018	pos	High	pos	pos
	275006	pos	Low	pos	pos
	275174	pos	Medium	pos	pos
	275293	pos	Medium	pos	pos
	275315	pos	High	pos	pos
	275353	pos	High	pos	pos
	275432	pos	Low	pos	pos
	275644	pos	Low	neg	neg
	275669	pos	High	pos	neg
	276029	pos	High	pos	pos
	276040	pos	High	pos	pos
	276051	pos	High	pos	pos
	276059	pos	Medium	pos	pos
	276352	pos	Low	neg	neg
	276694	pos	High	pos	pos

### Sheet: S5
	Table S5. Sputum specimen results. Results that are discordant with the culture results are in bold.
	Study ID	Smear	Culture	DASH	Ultra	Ultra semiquant
	SU0001		N	N	N
	SU0003		N	N	N
	SU0004		N	N	N
	SU0005		N	N	N
	SU0006	P	P	P	P	Low
	SU0007		N	N	N
	SU0008		N	N	N
	SU0009		N	P	P	Trace
	SU0010	P	P	P	P	Medium
	SU0011	P	P	P	P	Medium
	SU0012		N	N	N
	SU0013	P	P	P	P	Medium
	SU0014		N	N	N
	SU0015		N	N	N
	SU0016		N	N	N
	SU0017		N	N	N
	SU0018		N	N	N
	SU0019		N	N	N
	SU0020		N	N	N
	SU0021		N	N	N
	SU0022		N	N	N
	SU0023	N	P	P	P	Trace
	SU0024		N	N	N
	SU0025		N	N	N
	SU0026		N	N	N
	SU0027		N	N	N
	SU0029		N	N	N
	SU0030		N	N	P	Trace
	SU0031	N	P	P	P	Medium
	SU0032		N	N	N
	SU0033	P	P	P	P	Medium
	SU0034		N	N	N
	SU0035		N	N	N
	SU0036	P	P	P	P	Medium
	SU0037	P	P	P	P	Medium
	SU0038		N	N	N
	SU0039		N	N	N
	SU0040	P	P	P	P	Medium
	SU0041	P	N	P	N
	SU0042	P	P	P	P	Medium
	SU0043		N	N	N
	SU0044	P	P	P	P	Medium
	SU0045		N	N	N
	SU0046		N	N	N
	SU0047		N	N	N
	SU0048	N	P	P	P	Medium
	SU0049		N	N	N
	SU0050		N	N	N
	SU0051	P	P	P	P	High
	SU0052		N	P	N
	SU0053		N	N	N
	SU0054		N	N	N
	SU0055		N	N	N
	SU0056	P	P	P	P	High
	SU0057		N	N	N
	SU0058		N	N	N
	SU0059	P	P	P	P	Medium
	SU0060		N	N	N
	SU0061		N	N	N
	SU0062	P	P	P	P	High
	SU0063		N	N	N
	SU0064		N	N	N
	SU0065		N	P	N
	SU0068	N	P	P	P	Medium
	SU0070	P	P	P	P	High
	SU0074	N	P	P	P	Medium
	SU0077	P	P	P	P	Medium
	SU0080	N	P	P	P	Very Low
	SU0081	N	P	P	P	Medium
	SU0082		N	P	P	Trace
	SU0083	P	P	P	P	Medium
	SU0088	N	P	P	P	Low
	SU0092	P	P	P	P	High
	SU0094	N	P	P	P	Medium
	SU0096	N	P	N	I
	SU0099	N	P	P	P	High
	SU0109	P	P	P	P	High
	SU0112	P	P	P	P	High
	SU0116	N	P	P	P	Low
	SU0118	P	P	P	P	High
	SU0119		N	N	P	Trace
	SU0121	P	P	P	P	High
	SU0122	N	P	P	P	Low
	SU0125	P	P	P	P	High
	SU0126	N	P	P	P	Medium
	SU0130	P	P	P	P	Medium
	SU0131	P	P	P	P	High
	SU0132	N	P	P	P	High
	SU0134	P	P	P	P	High
	SU0135	P	P	P	P	High
	SU0136	P	P	P	P	High
	SU0139	P	P	P	P	High
	SU0141	P	P	P	P	Medium
	SU0146	N	P	P	P	Medium
	SU0153		N	N	P	Trace
	SU0156	P	P	P	P	High
	SU0157	P	P	P	P	Medium
	SU0175	N	P	N	N
	SU0176		N	P	P	Trace
	SU0223		N	N	N
